# Using Genomic and Traditional Epidemiologic Approaches to Define Complex Transmission Pathways of *Klebsiella pneumoniae* Infection in a Neonatal Unit in Botswana, 2022–2023

**DOI:** 10.1101/2025.11.06.25339637

**Authors:** Jonathan Strysko, Weiming Hu, Kagiso Mochankana, Janet John-Thubuka, Tshiamo Zankere, Boingotlo Gopolang, Erin Theiller, Steven M. Jones, Chimwemwe Viola Tembo, Tlhalefo Dudu Ntereke, Teresia Gatonye, Kwana Lechiile, Tapoloso Keatholetswe, Colleen Bianco, Susan E Coffin, Carolyn McGann, Kyle Bittinger, Ebbing Lautenbach, Naledi Mannathoko, Margaret Mokomane, Mosepele Mosepele, Melissa Richard-Greenblatt, Britt Nakstad, David M. Goldfarb, Paul Planet, Ahmed M. Moustafa

## Abstract

**Background:** *Klebsiella pneumoniae* (*Kpn*) is a major cause of infant mortality worldwide, with most transmission occurring among hospitalized neonates in low-and middle-income countries where infections caused by multidrug-resistant *Kpn* (MDR-*Kpn*) are increasingly common. We hypothesized that integrating laboratory surveillance for neonatal colonization and infection, real-time epidemiologic investigations, and whole-genome sequencing (WGS) could identify transmission pathways to guide targeted infection prevention and control (IPC) strategies.

**Methods and Findings:** We conducted *Kpn* surveillance in a 36-bed neonatal unit in Botswana over 12 months (2022–2023). WGS was performed on *Kpn* isolates from bloodstream infections (BSIs), and MDR-*Kpn* isolates collected from environmental sampling during outbreaks and twice-monthly colonization screenings (skin and perirectal swabs) using culture media selective for MDR-*Kpn* (CHROMagar Extended-spectrum beta-lactamase [ESBL]/SuperCarba). WGS data were analyzed using multilocus sequence typing (MLST), pangenome and reference-based single-nucleotide polymorphism (SNP) analyses, and Bayesian phylogenetics.

We identified 55 *Kpn* BSIs during the 12-month surveillance period and the median prevalence of MDR-*Kpn* colonization was 28%. *Kpn* was recovered from multi-use intravenous (IV) fluid bags during a *Kpn* outbreak (41 BSIs, 10 deaths), which was controlled by implementing a 24-hour discard policy for IV medications. Among 270 *Kpn* isolates available (28 BSI, 232 colonizing, 10 environmental [six IV fluid, four sink drain]), WGS confirmed over half of BSI genomes (n=17) were ST1414, a clone susceptible to third-generation cephalosporins not detected during MDR-*Kpn* colonization screening, but closely related (<25 SNPs) to six *Kpn* isolates from contaminated IV fluids.

**Conclusions:** This study reinforces the value of integrating WGS with real-time epidemiologic investigations to understand transmission dynamics and guide IPC. Colonization surveillance focused solely on MDR-*Kpn* may overlook drug-susceptible but outbreak-prone strains.
