## Supplementary Table 2 for "Using Genomic and Traditional Epidemiologic Approaches to Define Complex Transmission Pathways of *Klebsiella pneumoniae* Infection in a Neonatal Unit in Botswana, 2022–2023"

### Sheet: AST_ARGs_BSI
correct_SampleID	Sequence type	Gentamicin MIC	Gentamicin	Amikacin MIC	Amikacin	Tobramycin MIC	Tobramycin	Acquired aminoglycoside resistance gene	Piperacillin/Tazobactam MIC	Piperacillin/Tazobactam	Cefotaxime (3rd Gen) MIC	Cefotaxime (3rd Gen)	Cefepime (4th Gen) MIC	Cefepime (4th Gen)	Chromosomal β-lactamase gene	Acquired β-lactamase gene	Acquired extended-spectrum β-lactamase gene	Ertapenem MIC	Ertapenem	Imipenem MIC	Imipenem	Meropenem MIC	Meropenem	Acquired carbapenemase gene
CLIN.002826.dup	ST1414	>=16	R	<=2	S	4	I	aac(3)-IId^;aadA5;strA.v1;strB.v1	<=4	S	<=1	S	<=1	S	SHV-101*	-	-	<=0.5	S	<=0.25	S	<=0.25	S	-
CLIN.003477.dup	ST1414	>=16	R	<=2	S	4	I	aac(3)-IId^;aadA5;strA.v1;strB.v1	<=4	S	<=1	S	<=1	S	SHV-101*	-	-	<=0.5	S	<=0.25	S	<=0.25	S	-
CLIN.004272	ST1414	>=16	R	<=2	S	4	I	aac(3)-IId^;aadA5;strA.v1;strB.v1	<=4	S	<=1	S	<=1	S	SHV-101*	-	-	<=0.5	S	<=0.25	S	<=0.25	S	-
CLIN.004469	ST1414	>=16	R	<=2	S	4	I	aac(3)-IId^;aadA5;strA.v1;strB.v1	<=4	S	<=1	S	<=1	S	SHV-101*	-	-	<=0.5	S	<=0.25	S	<=0.25	S	-
CLIN.004517	ST1414	>=16	R	<=2	S	4	I	aac(3)-IId^;aadA5;strA.v1;strB.v1	<=4	S	<=1	S	<=1	S	SHV-101*	-	-	<=0.5	S	<=0.25	S	<=0.25	S	-
CLIN.004518	ST1414	>=16	R	<=2	S	4	I	aac(3)-IId^;aadA5;strA.v1;strB.v1	<=4	S	<=1	S	<=1	S	SHV-101*	-	-	<=0.5	S	0.5	S	<=0.25	S	-
CLIN.004538	ST1414	>=16	R	<=2	S	2	S	aac(3)-IId^;aadA5;strA.v1;strB.v1	<=4	S	<=1	S	<=1	S	SHV-101*	-	-	<=0.5	S	<=0.25	S	<=0.25	S	-
CLIN.004980	ST1414	>=16	R	<=2	S	2	S	aac(3)-IId^;aadA5;strA.v1;strB.v1	<=4	S	<=1	S	<=1	S	SHV-101*	-	-	<=0.5	S	<=0.25	S	0.5	S	-
CLIN.MF1897	ST1414	>=16	R	<=2	S	4	I	aac(3)-IId^;aadA5;strA.v1;strB.v1	<=4	S	<=1	S	<=1	S	SHV-101*	-	-	<=0.5	S	<=0.25	S	<=0.25	S	-
CLIN.MF1900	ST1414	>=16	R	<=2	S	4	I	aac(3)-IId^;aadA5;strA.v1;strB.v1	<=4	S	<=1	S	<=1	S	SHV-101*	-	-	<=0.5	S	<=0.25	S	<=0.25	S	-
CLIN.MF1982	ST1414	>=16	R	<=2	S	4	I	aac(3)-IId^;aadA5;strA.v1;strB.v1	<=4	S	<=1	S	<=1	S	SHV-101*	-	-	<=0.5	S	<=0.25	S	<=0.25	S	-
CLIN.MF2033	ST1414	>=16	R	<=2	S	8	R	aac(3)-IId^;aadA5;strA.v1;strB.v1	<=4	S	<=1	S	<=1	S	SHV-101*	-	-	<=0.5	S	<=0.25	S	<=0.25	S	-
CLIN.MF2551	ST1414	>=16	R	<=2	S	8	R	aac(3)-IId^;aadA5;strA.v1;strB.v1	<=4	S	<=1	S	<=1	S	SHV-101*	-	-	<=0.5	S	<=0.25	S	<=0.25	S	-
CLIN.MF2743.dup	ST1414	>=16	R	<=2	S	4	I	aac(3)-IId^;aadA5;strA.v1;strB.v1	<=4	S	<=1	S	<=1	S	SHV-101*	-	-	<=0.5	S	<=0.25	S	<=0.25	S	-
CLIN.MF2876	ST1414	>=16	R	<=2	S	4	I	aac(3)-IId^;aadA5;strA.v1;strB.v1	<=4	S	<=1	S	<=1	S	SHV-101*	-	-	<=0.5	S	<=0.25	S	<=0.25	S	-
CLIN.MF2888	ST1414	>=16	R	<=2	S	2	S	aac(3)-IId^;aadA5;strA.v1;strB.v1	<=4	S	<=1	S	<=1	S	SHV-101*	-	-	<=0.5	S	<=0.25	S	<=0.25	S	-
CLIN.MF2991	ST1414	>=16	R	<=2	S	2	S	aac(3)-IId^;aadA5;strA.v1;strB.v1	<=4	S	<=1	S	<=1	S	SHV-101*	-	-	<=0.5	S	<=0.25	S	<=0.25	S	-
CLIN.MF6891	ST15	>=16	R	<=2	S	>=16	R	aac(3)-IIa.v1;aac(6')-Ib-cr.v2;aadA^	32	R	>=64	R	2	S	SHV-28^	OXA-1;SCO-1*;TEM-1D.v1^	CTX-M-15	<=0.5	S	<=0.25	S	<=0.25	S	-
CLIN.MF1860	ST17	>=16	R	<=2	S	8	R	aac(3)-IIa.v1;aac(6')-Ib-cr.v2;aadA16*;strA.v1*;strB.v1	32	R	>=64	R	>=64	R	SHV-11^	TEM-1D.v1^	CTX-M-15	<=0.5	S	<=0.25	S	<=0.25	S	-
CLIN.MF9577	ST17	<=1	S	<=2	S	<=1	S	-	<=4	S	<=1	S	<=1	S	SHV-11^	-	-	<=0.5	S	<=0.25	S	<=0.25	S	-
CLIN.MF9735	ST17	<=1	S	<=2	S	<=1	S	-	<=4	S	<=1	S	<=1	S	SHV-11^	-	-	<=0.5	S	<=0.25	S	<=0.25	S	-
CLIN.MF10143	ST1805	>=16	R	<=2	S	>=16	R	aac(3)-IIa.v1^;aac(6')-Ib-cr.v2	>=128	R	>=64	R	2	S	SHV-1^	OXA-1;TEM-1D.v1^	CTX-M-15	<=0.5	S	<=0.25	S	<=0.25	S	-
CLIN.MF10320	ST1805	>=16	R	<=2	S	>=16	R	aac(3)-IIa.v1^;aac(6')-Ib-cr.v2	>=128	R	<=1	S	<=1	S	SHV-1^	OXA-1;TEM-1D.v1^	CTX-M-15	<=0.5	S	<=0.25	S	<=0.25	S	-
CLIN.MF8377	ST1805	<=1	S	<=2	S	<=1	S	-	16	I	<=1	S	<=1	S	-	-	-	<=0.5	S	<=0.25	S	<=0.25	S	-
CLIN.MF5126.dup	ST22	>=16	R	4	S	>=16	R	aac(3)-IIa.v1^;aac(6')-Ib-cr.v2;strA.v1^;strB.v1	32	R	>=64	R	2	S	SHV-1^	OXA-1;TEM-1D.v1^	CTX-M-15	<=0.5	S	<=0.25	S	<=0.25	S	-
CLIN.MF9345.2	ST33	<=1	S	<=2	S	<=1	S	aadA2	<=4	S	8	S	2	S	SHV-108	-	CTX-M-14	<=0.5	S	<=0.25	S	<=0.25	S	-
CLIN.MF1808	ST4	>=16	R	<=2	S	8	I	aadA^	32	I	>=64	R	>=64	R	-	-	-	<=0.5	S	<=0.25	S	<=0.25	S	-
CLIN.MF1688	ST4083	<=1	S	<=2	S	8	S	aadA2^;strA.v1*;strB.v1*	16	I	>=64	R	>=64	R	SHV-11^	-	-	<=0.5	S	<=0.25	S	<=0.25	S	-
